# Dynamic Graph Representation Learning for Data-Driven Huntington’s Disease Staging: Evaluation Against Existing Embedding Methods and State-Space Models

**DOI:** 10.64898/2026.06.27.26355575

**Authors:** Lubna Mahmoud Abu Zohair, Hind Zantout, Alan Gow, John R. Woodward, Michael A. Lones, Marta Vallejo

**Author notes:** Corresponding author. Email address (Lubna Mahmoud Abu Zohair).

## Abstract

Huntington’s disease (HD) presents a heterogeneous neurodegenerative course, with motor, cognitive, and functional symptoms progressing differently across individuals. This atypical progression complicates the definition of discrete disease stages, hindering understanding of disease trajectories, timely patient care, and therapy development. Consequently, current clinical staging systems rely heavily on clinician-defined, domain-specific criteria and fixed clinical measurement boundaries for stage assignment, reducing objectivity and often leading to overlapping clinical measurements across stages. While machine learning methods can help, existing approaches cannot fully capture complex temporal relationships within and across patients. We propose URL-STFN, a dynamic graph-based representation learning model that encodes both inter- and intra-patient temporal patterns from longitudinal clinical measures. We then evaluate disease stages formed through clustering and stability analysis of URL-STFN latent representations, and compare them with representations obtained from conventional embedding approaches. We further benchmark these clustering-based stages against states derived from conventional temporal models, including DHMM. We hypothesize that clustering URL-STFN latent representations enables identification of HD stages with reduced overlap in clinical measurements. The proposed framework is evaluated using 1,477 clinical visits from the Enroll-HD dataset, a large longitudinal cohort with repeated clinical assessments. For staging, we used 44 clinical measurements spanning motor, cognitive, and functional domains. URL-STFN identifies clinically meaningful HD stages consistent with established disease progression while reducing overlap in clinical feature values compared with DHMM-derived and clinical staging approaches. These findings highlight the potential of a dynamic graph-based representation learning and clustering framework to support more objective, data-driven, and precise HD staging.

**Highlights:**

- A novel dynamic graph captures inter- and intra-patient HD progression latent.
- Clustering captured patterns identified clinically meaningful HD disease stages.
- Discovered stages showed reduced clinical feature overlap across clusters.
- Dynamic graph-based staging outperformed conventional embeddings and DHMM staging.
- Clustering multidomain latent features revealed new clusters beyond Shoulson–Fahn.
