## Supplementary material for "Dynamic Graph Representation Learning for Data-Driven Huntington’s Disease Staging: Evaluation Against Existing Embedding Methods and State-Space Models": Supplementary_File_2.xlsx

### Sheet: A
Table A. Comparison of standardized feature means (± 95% confidence interval) across established and URL-STFN data-driven discovered stages in Huntington's disease. Values are presented for DCL-based stages (premanifest vs manifest), Discovered Stages (0–3), HDISS stages (0–3), and Shoulson and Fahn stages I–V. Negative values reflect greater impairment for functional measures (like ADL, chores, …
Staging Systems	DCL-based Stages		Discovered Stages				HDISS Stages				Shoulson Stages
	Manifest	Premanifest	0	1	2	3	0	1	2	3	Stage I	Stage II	Stage III	Stage IV	Stage V
Features
mmsetotal	-0.17 [-0.25 -0.09]	0.64 [0.57–0.70]	0.64 [0.59–0.68]	-0.01 [-0.08–0.07]	-1.23 [-1.43 -1.03]	-1.45 [-2.28 -0.61]	0.95 [nan–nan]	0.72 [0.66–0.77]	0.64 [0.56–0.71]	-0.22 [-0.30 -0.14]	0.57 [0.52–0.62]	0.06 [-0.02–0.15]	-0.57 [-0.74 -0.40]	-1.48 [-1.76 -1.20]	-2.44 [-3.19 -1.69]
verflt05	-0.27 [-0.33 -0.21]	0.93 [0.80–1.05]	0.77 [0.68–0.85]	-0.39 [-0.45 -0.32]	-1.07 [-1.15 -0.98]	-1.15 [-1.53 -0.76]	1.51 [nan–nan]	1.15 [1.00–1.31]	0.49 [0.35–0.64]	-0.33 [-0.39 -0.26]	0.63 [0.55–0.72]	-0.24 [-0.33 -0.15]	-0.77 [-0.86 -0.67]	-1.17 [-1.26 -1.07]	-1.51 [-1.61 -1.42]
sit1	-0.29 [-0.35 -0.23]	0.99 [0.89–1.10]	0.89 [0.82–0.96]	-0.39 [-0.45 -0.34]	-1.22 [-1.30 -1.14]	-1.21 [-1.65 -0.78]	0.94 [nan–nan]	1.21 [1.07–1.36]	0.69 [0.55–0.83]	-0.33 [-0.40 -0.27]	0.67 [0.59–0.75]	-0.22 [-0.30 -0.14]	-0.83 [-0.93 -0.73]	-1.29 [-1.40 -1.17]	-1.59 [-1.93 -1.25]
sdmt1	-0.30 [-0.36 -0.25]	1.09 [0.99–1.18]	0.93 [0.86–1.00]	-0.39 [-0.44 -0.35]	-1.25 [-1.32 -1.17]	-1.46 [-1.96 -0.96]	0.99 [nan–nan]	1.31 [1.20–1.43]	0.72 [0.59–0.84]	-0.36 [-0.42 -0.30]	0.72 [0.64–0.79]	-0.24 [-0.31 -0.17]	-0.83 [-0.91 -0.75]	-1.37 [-1.48 -1.26]	-1.72 [-2.00 -1.44]
swrt1	-0.29 [-0.34 -0.23]	1.09 [1.00–1.18]	0.92 [0.85–0.98]	-0.27 [-0.33 -0.22]	-1.16 [-1.23 -1.09]	-1.64 [-1.91 -1.36]	1.26 [nan–nan]	1.34 [1.22–1.46]	0.72 [0.59–0.84]	-0.33 [-0.39 -0.27]	0.78 [0.71–0.85]	-0.19 [-0.26 -0.12]	-0.76 [-0.85 -0.67]	-1.30 [-1.40 -1.20]	-1.57 [-1.97 -1.18]
scnt1	-0.31 [-0.36 -0.26]	1.20 [1.10–1.29]	0.97 [0.91–1.04]	-0.30 [-0.35 -0.25]	-1.16 [-1.23 -1.10]	-1.64 [-1.92 -1.36]	1.72 [nan–nan]	1.45 [1.33–1.58]	0.69 [0.57–0.81]	-0.35 [-0.40 -0.29]	0.79 [0.71–0.86]	-0.20 [-0.27 -0.13]	-0.72 [-0.80 -0.63]	-1.30 [-1.40 -1.20]	-1.71 [-2.00 -1.42]
verfct5	-0.25 [-0.31 -0.20]	0.99 [0.88–1.10]	0.84 [0.76–0.91]	-0.21 [-0.27 -0.15]	-1.08 [-1.15 -1.02]	-1.56 [-1.79 -1.33]	1.22 [nan–nan]	1.16 [1.03–1.29]	0.70 [0.54–0.85]	-0.30 [-0.36 -0.25]	0.70 [0.62–0.78]	-0.10 [-0.18 -0.02]	-0.72 [-0.81 -0.64]	-1.22 [-1.32 -1.13]	-1.71 [-1.89 -1.52]
rigarmr	0.14 [0.07–0.20]	-0.57 [-0.63 -0.51]	-0.39 [-0.45 -0.33]	-0.03 [-0.10–0.04]	0.48 [0.33–0.63]	2.17 [1.54–2.80]	-0.77 [nan–nan]	-0.66 [-0.73 -0.60]	-0.31 [-0.42 -0.20]	0.15 [0.09–0.22]	-0.42 [-0.47 -0.36]	0.05 [-0.04–0.13]	0.21 [0.08–0.35]	0.66 [0.43–0.89]	2.18 [1.32–3.04]
retropls	0.17 [0.11–0.24]	-0.72 [-0.77 -0.67]	-0.57 [-0.62 -0.52]	-0.09 [-0.16 -0.03]	0.90 [0.78–1.03]	2.54 [2.25–2.84]	-0.86 [nan–nan]	-0.82 [-0.86 -0.79]	-0.62 [-0.70 -0.53]	0.21 [0.15–0.28]	-0.60 [-0.65 -0.56]	-0.06 [-0.13–0.02]	0.40 [0.28–0.53]	1.28 [1.11–1.45]	2.46 [1.94–2.98]
rigarml	0.13 [0.07–0.20]	-0.55 [-0.62 -0.48]	-0.38 [-0.44 -0.31]	-0.06 [-0.12–0.01]	0.51 [0.36–0.67]	2.13 [1.52–2.74]	-0.76 [nan–nan]	-0.64 [-0.71 -0.57]	-0.32 [-0.45 -0.20]	0.15 [0.08–0.22]	-0.42 [-0.48 -0.36]	0.04 [-0.05–0.12]	0.24 [0.10–0.37]	0.68 [0.45–0.91]	2.01 [1.16–2.86]
indepscl	-0.24 [-0.30 -0.17]	0.98 [0.93–1.02]	0.74 [0.70–0.79]	0.09 [0.04–0.14]	-1.19 [-1.28 -1.10]	-2.65 [-2.93 -2.38]	1.10 [nan–nan]	1.09 [1.09–1.10]	1.10 [1.10–1.10]	-0.32 [-0.38 -0.26]	0.90 [0.87–0.93]	-0.01 [-0.05–0.04]	-0.66 [-0.71 -0.61]	-1.67 [-1.79 -1.56]	-2.80 [-3.13 -2.47]
sacinitv	0.24 [0.18–0.30]	-1.01 [-1.06 -0.96]	-0.75 [-0.80 -0.70]	-0.01 [-0.08–0.05]	1.15 [1.06–1.24]	1.79 [1.55–2.04]	-1.18 [nan–nan]	-1.12 [-1.16 -1.08]	-0.56 [-0.69 -0.44]	0.26 [0.19–0.32]	-0.66 [-0.72 -0.60]	-0.05 [-0.13–0.03]	0.57 [0.45–0.68]	1.29 [1.16–1.41]	1.87 [1.55–2.19]
chorlle	0.23 [0.17–0.29]	-0.94 [-1.00 -0.88]	-0.59 [-0.66 -0.52]	0.13 [0.06–0.21]	0.71 [0.58–0.84]	0.39 [-0.08–0.87]	-1.14 [nan–nan]	-0.99 [-1.06 -0.93]	-0.51 [-0.65 -0.38]	0.23 [0.16–0.29]	-0.55 [-0.62 -0.49]	0.17 [0.08–0.26]	0.42 [0.29–0.55]	0.73 [0.55–0.90]	0.17 [-0.45–0.78]
chorrle	0.23 [0.17–0.29]	-0.97 [-1.02 -0.91]	-0.62 [-0.69 -0.55]	0.15 [0.08–0.23]	0.73 [0.60–0.86]	0.38 [-0.09–0.86]	-1.14 [nan–nan]	-1.01 [-1.07 -0.95]	-0.53 [-0.67 -0.40]	0.23 [0.17–0.30]	-0.56 [-0.63 -0.50]	0.17 [0.07–0.26]	0.44 [0.31–0.57]	0.74 [0.57–0.91]	0.16 [-0.45–0.77]
chorlue	0.27 [0.21–0.32]	-1.11 [-1.15 -1.06]	-0.65 [-0.72 -0.59]	0.16 [0.08–0.23]	0.78 [0.65–0.90]	0.40 [-0.07–0.87]	-1.24 [nan–nan]	-1.12 [-1.18 -1.06]	-0.56 [-0.69 -0.43]	0.26 [0.20–0.32]	-0.56 [-0.63 -0.49]	0.17 [0.08–0.26]	0.42 [0.29–0.55]	0.77 [0.60–0.94]	0.19 [-0.40–0.77]
prosupl	0.25 [0.19–0.31]	-1.03 [-1.08 -0.98]	-0.82 [-0.87 -0.76]	0.01 [-0.05–0.07]	1.18 [1.08–1.27]	2.01 [1.90–2.13]	-1.21 [nan–nan]	-1.15 [-1.19 -1.11]	-0.71 [-0.81 -0.61]	0.29 [0.22–0.35]	-0.73 [-0.79 -0.68]	-0.02 [-0.09–0.05]	0.57 [0.46–0.69]	1.42 [1.29–1.55]	1.94 [1.73–2.16]
fingtapr	0.24 [0.19–0.30]	-1.01 [-1.08 -0.95]	-0.82 [-0.87 -0.77]	0.04 [-0.02–0.10]	1.13 [1.04–1.23]	1.97 [1.82–2.11]	-1.26 [nan–nan]	-1.13 [-1.19 -1.08]	-0.70 [-0.81 -0.60]	0.28 [0.22–0.34]	-0.73 [-0.79 -0.68]	0.01 [-0.06–0.08]	0.57 [0.46–0.68]	1.36 [1.24–1.49]	1.90 [1.68–2.13]
tongue	0.18 [0.12–0.25]	-0.75 [-0.78 -0.73]	-0.65 [-0.69 -0.62]	-0.09 [-0.16 -0.03]	1.09 [0.97–1.22]	2.22 [2.00–2.45]	-0.80 [nan–nan]	-0.78 [-0.80 -0.76]	-0.62 [-0.70 -0.55]	0.22 [0.15–0.29]	-0.65 [-0.68 -0.61]	-0.03 [-0.11–0.05]	0.46 [0.33–0.58]	1.32 [1.15–1.49]	2.06 [1.59–2.53]
fingtapl	0.26 [0.20–0.32]	-1.08 [-1.14 -1.01]	-0.81 [-0.88 -0.75]	0.06 [-0.00–0.12]	1.09 [1.00–1.18]	1.91 [1.82–2.01]	-1.38 [nan–nan]	-1.20 [-1.27 -1.13]	-0.66 [-0.77 -0.55]	0.29 [0.23–0.35]	-0.74 [-0.80 -0.68]	0.04 [-0.03–0.12]	0.58 [0.47–0.68]	1.27 [1.14–1.40]	1.84 [1.68–2.00]
prosupr	0.23 [0.17–0.29]	-0.97 [-1.00 -0.93]	-0.78 [-0.83 -0.74]	-0.05 [-0.10–0.01]	1.25 [1.15–1.34]	2.11 [1.97–2.25]	-1.08 [nan–nan]	-1.04 [-1.07 -1.00]	-0.70 [-0.78 -0.61]	0.27 [0.20–0.33]	-0.74 [-0.78 -0.69]	-0.04 [-0.10–0.03]	0.56 [0.44–0.67]	1.50 [1.37–1.63]	2.02 [1.74–2.31]
sacvelh	0.23 [0.17–0.29]	-0.96 [-1.01 -0.91]	-0.72 [-0.77 -0.67]	-0.04 [-0.10–0.02]	1.12 [1.01–1.23]	2.11 [1.91–2.31]	-1.11 [nan–nan]	-1.06 [-1.10 -1.02]	-0.60 [-0.70 -0.50]	0.26 [0.20–0.32]	-0.65 [-0.70 -0.59]	-0.04 [-0.12–0.04]	0.46 [0.35–0.58]	1.32 [1.16–1.47]	2.09 [1.81–2.37]
sacvelv	0.23 [0.17–0.29]	-0.96 [-1.01 -0.91]	-0.70 [-0.76 -0.65]	-0.04 [-0.11–0.02]	1.10 [0.99–1.21]	2.03 [1.85–2.21]	-1.14 [nan–nan]	-1.06 [-1.11 -1.02]	-0.57 [-0.67 -0.47]	0.25 [0.19–0.32]	-0.63 [-0.68 -0.57]	-0.04 [-0.11–0.04]	0.41 [0.29–0.53]	1.33 [1.17–1.48]	2.08 [1.84–2.32]
sacinith	0.24 [0.18–0.30]	-1.01 [-1.06 -0.95]	-0.73 [-0.78 -0.67]	-0.01 [-0.08–0.05]	1.11 [1.02–1.20]	1.83 [1.57–2.08]	-1.15 [nan–nan]	-1.10 [-1.15 -1.06]	-0.59 [-0.72 -0.46]	0.26 [0.20–0.32]	-0.66 [-0.72 -0.60]	-0.03 [-0.11–0.05]	0.53 [0.42–0.65]	1.26 [1.14–1.39]	1.89 [1.54–2.24]
luria	0.20 [0.14–0.26]	-0.82 [-0.88 -0.76]	-0.75 [-0.80 -0.70]	0.01 [-0.06–0.09]	1.11 [1.02–1.21]	1.58 [1.45–1.71]	-1.03 [nan–nan]	-0.92 [-0.97 -0.86]	-0.59 [-0.71 -0.46]	0.23 [0.17–0.29]	-0.65 [-0.70 -0.59]	-0.08 [-0.16–0.01]	0.60 [0.49–0.72]	1.31 [1.20–1.42]	1.68 [1.68–1.68]
dysttrnk	0.16 [0.09–0.22]	-0.66 [-0.68 -0.64]	-0.58 [-0.61 -0.55]	-0.11 [-0.17 -0.04]	0.94 [0.80–1.08]	2.59 [2.33–2.85]	-0.68 [nan–nan]	-0.68 [-0.68 -0.68]	-0.62 [-0.66 -0.58]	0.20 [0.13–0.27]	-0.52 [-0.56 -0.48]	-0.10 [-0.18 -0.03]	0.39 [0.24–0.53]	1.18 [0.98–1.38]	2.32 [1.82–2.82]
dystrue	0.15 [0.08–0.22]	-0.62 [-0.66 -0.58]	-0.54 [-0.58 -0.50]	-0.09 [-0.16 -0.02]	0.80 [0.67–0.94]	2.79 [2.45–3.13]	-0.68 [nan–nan]	-0.66 [-0.69 -0.63]	-0.56 [-0.62 -0.49]	0.19 [0.12–0.26]	-0.52 [-0.56 -0.48]	-0.07 [-0.15–0.01]	0.47 [0.32–0.62]	0.94 [0.74–1.15]	2.36 [1.64–3.08]
dystlue	0.15 [0.09–0.22]	-0.63 [-0.66 -0.61]	-0.55 [-0.59 -0.52]	-0.10 [-0.16 -0.03]	0.85 [0.71–0.99]	2.76 [2.41–3.10]	-0.66 [nan–nan]	-0.66 [-0.66 -0.66]	-0.59 [-0.64 -0.53]	0.19 [0.12–0.26]	-0.53 [-0.57 -0.49]	-0.07 [-0.15–0.01]	0.46 [0.31–0.60]	1.00 [0.79–1.21]	2.36 [1.64–3.08]
brady	0.22 [0.15–0.28]	-0.90 [-0.95 -0.85]	-0.71 [-0.76 -0.66]	0.00 [-0.07–0.07]	1.03 [0.92–1.14]	1.84 [1.56–2.11]	-1.02 [nan–nan]	-0.99 [-1.02 -0.97]	-0.78 [-0.85 -0.70]	0.27 [0.20–0.33]	-0.71 [-0.76 -0.66]	0.03 [-0.05–0.11]	0.59 [0.47–0.71]	1.19 [1.04–1.35]	1.77 [1.39–2.14]
dystrle	0.13 [0.06–0.20]	-0.54 [-0.57 -0.52]	-0.47 [-0.51 -0.43]	-0.11 [-0.18 -0.05]	0.71 [0.56–0.86]	2.86 [2.47–3.24]	-0.57 [nan–nan]	-0.56 [-0.58 -0.54]	-0.51 [-0.57 -0.46]	0.16 [0.09–0.23]	-0.46 [-0.50 -0.43]	-0.07 [-0.15–0.01]	0.36 [0.20–0.51]	0.90 [0.69–1.11]	2.47 [1.61–3.32]
chores	-0.20 [-0.27 -0.14]	0.84 [0.80–0.89]	0.70 [0.65–0.75]	0.07 [0.00–0.14]	-1.20 [-1.30 -1.10]	-1.77 [-1.89 -1.66]	0.93 [nan–nan]	0.93 [0.93–0.93]	0.93 [0.93–0.93]	-0.27 [-0.34 -0.21]	0.90 [0.88–0.92]	-0.01 [-0.07–0.06]	-0.73 [-0.81 -0.65]	-1.69 [-1.77 -1.62]	-1.86 [-1.86 -1.86]
finances	-0.20 [-0.27 -0.14]	0.85 [0.79–0.90]	0.72 [0.67–0.77]	0.03 [-0.04–0.11]	-1.18 [-1.26 -1.11]	-1.49 [-1.54 -1.44]	0.95 [nan–nan]	0.95 [0.95–0.95]	0.95 [0.95–0.95]	-0.28 [-0.34 -0.22]	0.91 [0.89–0.93]	0.08 [0.02–0.15]	-1.12 [-1.18 -1.05]	-1.47 [-1.50 -1.44]	-1.52 [-1.52 -1.52]
chorrue	0.27 [0.21–0.33]	-1.12 [-1.16 -1.07]	-0.67 [-0.73 -0.60]	0.16 [0.09–0.24]	0.77 [0.64–0.90]	0.46 [-0.00–0.91]	-1.25 [nan–nan]	-1.14 [-1.20 -1.09]	-0.52 [-0.65 -0.39]	0.26 [0.20–0.32]	-0.57 [-0.64 -0.50]	0.16 [0.07–0.25]	0.43 [0.30–0.56]	0.79 [0.62–0.96]	0.18 [-0.41–0.77]
chortrnk	0.25 [0.19–0.31]	-1.04 [-1.08 -1.01]	-0.67 [-0.73 -0.61]	0.14 [0.07–0.22]	0.85 [0.72–0.98]	0.38 [-0.05–0.81]	-1.12 [nan–nan]	-1.06 [-1.10 -1.01]	-0.56 [-0.68 -0.45]	0.25 [0.19–0.31]	-0.59 [-0.65 -0.53]	0.15 [0.06–0.24]	0.45 [0.33–0.58]	0.87 [0.69–1.05]	0.16 [-0.39–0.71]
chorbol	0.24 [0.18–0.30]	-0.98 [-1.02 -0.94]	-0.67 [-0.73 -0.61]	0.11 [0.04–0.18]	0.85 [0.72–0.97]	0.92 [0.43–1.41]	-1.08 [nan–nan]	-1.01 [-1.06 -0.96]	-0.57 [-0.69 -0.46]	0.25 [0.18–0.31]	-0.64 [-0.69 -0.58]	0.14 [0.05–0.23]	0.49 [0.36–0.62]	0.96 [0.79–1.12]	0.42 [-0.20–1.03]
chorface	0.24 [0.18–0.30]	-1.01 [-1.05 -0.96]	-0.66 [-0.73 -0.60]	0.11 [0.04–0.18]	0.86 [0.73–0.99]	0.72 [0.26–1.18]	-1.14 [nan–nan]	-1.07 [-1.12 -1.02]	-0.53 [-0.65 -0.41]	0.24 [0.18–0.31]	-0.58 [-0.65 -0.51]	0.13 [0.04–0.22]	0.39 [0.26–0.52]	0.95 [0.79–1.11]	0.36 [-0.26–0.98]
dystlle	0.13 [0.06–0.20]	-0.53 [-0.56 -0.51]	-0.47 [-0.50 -0.43]	-0.12 [-0.19 -0.06]	0.73 [0.58–0.87]	2.91 [2.50–3.32]	-0.57 [nan–nan]	-0.55 [-0.58 -0.53]	-0.47 [-0.54 -0.40]	0.16 [0.09–0.23]	-0.45 [-0.49 -0.41]	-0.09 [-0.17 -0.01]	0.37 [0.21–0.53]	0.91 [0.69–1.12]	2.42 [1.53–3.31]
gait	0.23 [0.17–0.29]	-0.96 [-0.99 -0.92]	-0.76 [-0.81 -0.71]	-0.00 [-0.06–0.06]	1.04 [0.95–1.12]	2.49 [2.22–2.77]	-1.03 [nan–nan]	-1.00 [-1.04 -0.96]	-0.79 [-0.87 -0.71]	0.27 [0.21–0.33]	-0.76 [-0.80 -0.71]	0.00 [-0.07–0.07]	0.57 [0.46–0.67]	1.39 [1.25–1.52]	2.46 [2.05–2.87]
tandem	0.24 [0.18–0.30]	-0.98 [-1.03 -0.93]	-0.78 [-0.84 -0.73]	0.06 [-0.01–0.13]	1.05 [0.95–1.14]	1.77 [1.71–1.84]	-1.16 [nan–nan]	-1.10 [-1.14 -1.06]	-0.72 [-0.82 -0.62]	0.27 [0.21–0.33]	-0.74 [-0.79 -0.69]	0.01 [-0.07–0.09]	0.64 [0.53–0.74]	1.32 [1.21–1.44]	1.58 [1.31–1.86]
adl	-0.15 [-0.21 -0.08]	0.61 [0.55–0.66]	0.56 [0.52–0.60]	0.24 [0.18–0.29]	-1.23 [-1.36 -1.11]	-2.43 [-2.64 -2.22]	0.68 [nan–nan]	0.68 [0.68–0.68]	0.68 [0.68–0.68]	-0.19 [-0.26 -0.12]	0.65 [0.64–0.67]	0.26 [0.20–0.32]	-0.46 [-0.55 -0.37]	-1.92 [-2.02 -1.82]	-2.78 [-2.78 -2.78]
carelevl	-0.08 [-0.15 -0.01]	0.34 [0.32–0.35]	0.31 [0.29–0.34]	0.25 [0.20–0.29]	-0.72 [-0.91 -0.53]	-2.99 [-3.49 -2.49]	0.34 [nan–nan]	0.34 [0.34–0.34]	0.34 [0.34–0.34]	-0.09 [-0.16 -0.02]	0.33 [0.32–0.35]	0.30 [0.26–0.33]	-0.07 [-0.19–0.05]	-1.33 [-1.61 -1.05]	-4.05 [-4.05 -4.05]
occupatn	-0.27 [-0.33 -0.22]	1.14 [1.05–1.24]	0.77 [0.68–0.85]	-0.17 [-0.24 -0.10]	-0.88 [-0.91 -0.85]	-0.93 [-0.93 -0.93]	1.48 [nan–nan]	1.48 [1.48–1.48]	1.48 [1.48–1.48]	-0.42 [-0.46 -0.37]	1.12 [1.07–1.17]	-0.49 [-0.55 -0.44]	-0.88 [-0.91 -0.85]	-0.92 [-0.94 -0.91]	-0.93 [-0.93 -0.93]
dysarth	0.19 [0.13–0.25]	-0.78 [-0.81 -0.75]	-0.68 [-0.72 -0.65]	-0.09 [-0.15 -0.04]	1.12 [1.00–1.24]	2.48 [2.15–2.81]	-0.83 [nan–nan]	-0.82 [-0.84 -0.80]	-0.72 [-0.79 -0.66]	0.23 [0.17–0.30]	-0.67 [-0.70 -0.63]	-0.07 [-0.14 -0.00]	0.45 [0.33–0.57]	1.44 [1.27–1.62]	2.56 [2.17–2.96]
ocularv	0.21 [0.14–0.27]	-0.85 [-0.91 -0.80]	-0.66 [-0.72 -0.61]	-0.07 [-0.14 -0.00]	1.10 [1.00–1.21]	1.98 [1.78–2.18]	-1.08 [nan–nan]	-0.94 [-1.00 -0.88]	-0.56 [-0.66 -0.46]	0.23 [0.16–0.29]	-0.60 [-0.65 -0.54]	-0.03 [-0.12–0.05]	0.36 [0.24–0.48]	1.31 [1.17–1.45]	1.97 [1.63–2.31]
ocularh	0.19 [0.13–0.25]	-0.79 [-0.84 -0.74]	-0.66 [-0.71 -0.61]	-0.07 [-0.14 -0.01]	1.09 [0.98–1.21]	2.05 [1.78–2.33]	-0.99 [nan–nan]	-0.90 [-0.95 -0.85]	-0.54 [-0.65 -0.44]	0.22 [0.15–0.29]	-0.61 [-0.66 -0.56]	-0.03 [-0.11–0.05]	0.38 [0.26–0.50]	1.29 [1.14–1.44]	2.08 [1.69–2.48]

### Sheet: B
Table B. Mean feature values with 95% confidence intervals (formatted as "mean [CI]") across multiple staging systems. Columns represent stages within each system—DCL-based stages (Manifest, Premanifest), URL-STFN discovered clusters, HDISS stages, and TFC_based stages. Each row corresponds to a clinical feature. Confidence intervals reflect variability of feature measurements within each stage o…
feature	DCL-based Stages		URL-STFN Stages				HDISS Stages				TFC-based Stage					Calculated sum of features Means by Type for URL-STFN Stages				Reference
	Manifest	Premanifest	Cluster 0	Cluster 1	Cluster 2	Cluster 3	0	1	2	3	Stage I	Stage II	Stage III	Stage IV	Stage V	0	1	2	3
mmsetotal	24.74 [24.36–25.12]	28.52 [28.21–28.84]	28.53 [28.33–28.73]	25.49 [25.14–25.84]	19.73 [18.78–20.68]	18.70 [14.75–22.65]	30.00 [nan–nan]	28.90 [28.64–29.17]	28.52 [28.18–28.86]	24.49 [24.10–24.88]	28.20 [27.97–28.43]	25.82 [25.42–26.21]	22.83 [22.02–23.64]	18.53 [17.21–19.85]	14.00 [10.47–17.53]	333.98	202.68	109.82	76.69
verflt05	24.34 [23.22–25.46]	45.68 [43.43–47.94]	42.85 [41.33–44.37]	22.33 [21.13–23.52]	10.21 [8.77–11.66]	8.78 [1.94–15.61]	56.00 [nan–nan]	49.70 [46.95–52.45]	37.95 [35.35–40.55]	23.33 [22.19–24.47]	40.44 [38.90–41.99]	24.91 [23.33–26.49]	15.52 [13.80–17.24]	8.43 [6.69–10.17]	2.25 [0.58–3.92]
sit1	24.08 [23.26–24.91]	41.70 [40.27–43.13]	40.28 [39.34–41.23]	22.60 [21.84–23.36]	11.26 [10.17–12.36]	11.33 [5.40–17.27]	41.00 [nan–nan]	44.72 [42.74–46.70]	37.51 [35.54–39.49]	23.44 [22.60–24.27]	37.24 [36.18–38.30]	24.99 [23.89–26.08]	16.59 [15.22–17.96]	10.34 [8.72–11.95]	6.20 [1.55–10.85]
sdmt1	24.56 [23.67–25.46]	46.55 [45.05–48.05]	44.11 [43.00–45.21]	23.14 [22.39–23.90]	9.69 [8.55–10.83]	6.33 [-1.58–14.25]	45.00 [nan–nan]	50.11 [48.26–51.97]	40.68 [38.75–42.62]	23.71 [22.80–24.62]	40.68 [39.47–41.89]	25.61 [24.46–26.76]	16.29 [14.97–17.61]	7.78 [6.08–9.49]	2.25 [-2.16–6.66]
swrt1	54.49 [52.90–56.09]	93.34 [90.84–95.84]	88.46 [86.58–90.34]	54.91 [53.35–56.46]	29.87 [27.85–31.89]	16.38 [8.68–24.07]	98.00 [nan–nan]	100.39 [97.11–103.67]	82.75 [79.35–86.15]	53.23 [51.61–54.86]	84.45 [82.49–86.42]	57.19 [55.17–59.20]	41.18 [38.67–43.69]	25.88 [22.97–28.79]	18.20 [7.03–29.37]
scnt1	41.20 [40.04–42.36]	74.45 [72.38–76.53]	69.50 [68.01–70.98]	41.40 [40.36–42.44]	22.46 [21.00–23.91]	11.93 [5.70–18.17]	86.00 [nan–nan]	80.04 [77.32–82.77]	63.16 [60.49–65.82]	40.37 [39.18–41.56]	65.35 [63.75–66.95]	43.58 [42.08–45.07]	32.23 [30.34–34.12]	19.42 [17.30–21.54]	10.33 [3.99–16.68]
verfct5	12.51 [12.11–12.91]	21.32 [20.54–22.10]	20.25 [19.70–20.79]	12.81 [12.38–13.24]	6.60 [6.13–7.07]	3.24 [1.61–4.86]	23.00 [nan–nan]	22.52 [21.60–23.45]	19.26 [18.18–20.35]	12.16 [11.75–12.56]	19.28 [18.74–19.81]	13.61 [13.06–14.16]	9.16 [8.55–9.76]	5.60 [4.94–6.27]	2.18 [0.87–3.50]
rigarmr	0.73 [0.68–0.78]	0.16 [0.11–0.21]	0.30 [0.26–0.35]	0.60 [0.54–0.65]	1.01 [0.89–1.13]	2.36 [1.86–2.87]	0.00 [nan–nan]	0.09 [0.04–0.14]	0.37 [0.28–0.46]	0.74 [0.69–0.80]	0.29 [0.24–0.33]	0.66 [0.59–0.73]	0.79 [0.68–0.90]	1.15 [0.96–1.33]	2.37 [1.68–3.06]	13.75	33.62	62.29	88.55	Sum of motor features results in total motor score (TMS) calculation. Source [27]:https://pmc.ncbi.nlm.nih.gov/articles/PMC4219558/
retropls	1.05 [0.98–1.11]	0.14 [0.09–0.19]	0.29 [0.24–0.34]	0.78 [0.71–0.84]	1.79 [1.66–1.91]	3.45 [3.16–3.75]	0.00 [nan–nan]	0.04 [0.00–0.07]	0.25 [0.16–0.33]	1.09 [1.02–1.15]	0.26 [0.21–0.30]	0.81 [0.74–0.89]	1.28 [1.15–1.41]	2.17 [1.99–2.35]	3.37 [2.84–3.89]
rigarml	0.71 [0.66–0.77]	0.17 [0.12–0.23]	0.31 [0.26–0.36]	0.56 [0.51–0.62]	1.02 [0.90–1.14]	2.30 [1.82–2.79]	0.00 [nan–nan]	0.10 [0.04–0.15]	0.35 [0.25–0.45]	0.73 [0.67–0.78]	0.27 [0.23–0.32]	0.64 [0.57–0.71]	0.80 [0.69–0.90]	1.15 [0.97–1.33]	2.21 [1.53–2.89]
sacinitv	1.67 [1.60–1.74]	0.20 [0.13–0.26]	0.50 [0.44–0.56]	1.37 [1.29–1.44]	2.73 [2.62–2.84]	3.48 [3.20–3.77]	0.00 [nan–nan]	0.07 [0.02–0.12]	0.72 [0.57–0.86]	1.68 [1.61–1.75]	0.60 [0.54–0.67]	1.32 [1.23–1.41]	2.05 [1.91–2.18]	2.89 [2.74–3.04]	3.58 [3.20–3.96]
chorlle	1.32 [1.26–1.38]	0.19 [0.14–0.25]	0.53 [0.47–0.60]	1.23 [1.16–1.30]	1.79 [1.66–1.92]	1.48 [1.02–1.95]	0.00 [nan–nan]	0.14 [0.08–0.20]	0.61 [0.47–0.74]	1.32 [1.26–1.38]	0.57 [0.50–0.63]	1.27 [1.18–1.36]	1.51 [1.39–1.64]	1.81 [1.64–1.98]	1.26 [0.67–1.86]
chorrle	1.34 [1.28–1.40]	0.17 [0.11–0.22]	0.50 [0.44–0.57]	1.26 [1.18–1.33]	1.82 [1.69–1.95]	1.48 [1.02–1.95]	0.00 [nan–nan]	0.12 [0.06–0.18]	0.59 [0.46–0.72]	1.34 [1.28–1.40]	0.56 [0.50–0.63]	1.27 [1.18–1.36]	1.54 [1.42–1.67]	1.83 [1.66–2.00]	1.26 [0.67–1.86]
chorlue	1.50 [1.44–1.56]	0.13 [0.09–0.18]	0.58 [0.52–0.65]	1.39 [1.32–1.46]	2.01 [1.88–2.14]	1.64 [1.17–2.10]	0.00 [nan–nan]	0.12 [0.06–0.18]	0.68 [0.54–0.81]	1.49 [1.43–1.55]	0.67 [0.60–0.74]	1.40 [1.31–1.49]	1.65 [1.52–1.78]	2.01 [1.84–2.18]	1.42 [0.83–2.01]
prosupl	1.73 [1.66–1.80]	0.22 [0.16–0.27]	0.47 [0.41–0.53]	1.45 [1.38–1.52]	2.83 [2.72–2.94]	3.82 [3.68–3.95]	0.00 [nan–nan]	0.08 [0.03–0.13]	0.60 [0.48–0.71]	1.77 [1.70–1.85]	0.57 [0.51–0.63]	1.42 [1.33–1.50]	2.12 [1.99–2.25]	3.12 [2.97–3.27]	3.74 [3.48–3.99]
fingtapr	1.75 [1.68–1.82]	0.29 [0.22–0.36]	0.51 [0.45–0.57]	1.51 [1.44–1.58]	2.79 [2.67–2.90]	3.76 [3.59–3.93]	0.00 [nan–nan]	0.15 [0.08–0.21]	0.65 [0.53–0.77]	1.80 [1.72–1.87]	0.61 [0.55–0.68]	1.48 [1.39–1.56]	2.13 [2.00–2.25]	3.05 [2.91–3.20]	3.68 [3.42–3.95]
tongue	1.12 [1.05–1.19]	0.05 [0.02–0.08]	0.17 [0.12–0.21]	0.81 [0.73–0.88]	2.16 [2.03–2.30]	3.45 [3.20–3.71]	0.00 [nan–nan]	0.02 [-0.01–0.04]	0.20 [0.12–0.29]	1.16 [1.09–1.24]	0.18 [0.13–0.22]	0.88 [0.79–0.97]	1.43 [1.29–1.58]	2.42 [2.23–2.61]	3.26 [2.73–3.80]
fingtapl	1.93 [1.86–2.00]	0.36 [0.28–0.44]	0.67 [0.60–0.74]	1.69 [1.62–1.76]	2.91 [2.80–3.01]	3.88 [3.77–3.99]	0.00 [nan–nan]	0.22 [0.14–0.30]	0.85 [0.73–0.98]	1.97 [1.90–2.04]	0.76 [0.69–0.83]	1.68 [1.59–1.76]	2.31 [2.19–2.43]	3.12 [2.97–3.27]	3.79 [3.60–3.98]
prosupr	1.56 [1.49–1.63]	0.14 [0.09–0.18]	0.35 [0.30–0.40]	1.23 [1.16–1.29]	2.76 [2.65–2.88]	3.79 [3.62–3.95]	0.00 [nan–nan]	0.05 [0.01–0.09]	0.46 [0.36–0.56]	1.60 [1.53–1.68]	0.41 [0.36–0.46]	1.24 [1.16–1.32]	1.94 [1.81–2.08]	3.06 [2.91–3.21]	3.68 [3.35–4.02]
sacvelh	1.50 [1.43–1.57]	0.17 [0.12–0.22]	0.44 [0.38–0.50]	1.19 [1.13–1.26]	2.50 [2.37–2.62]	3.61 [3.38–3.83]	0.00 [nan–nan]	0.06 [0.02–0.11]	0.57 [0.46–0.68]	1.53 [1.46–1.60]	0.52 [0.46–0.58]	1.20 [1.11–1.29]	1.76 [1.63–1.89]	2.72 [2.54–2.89]	3.58 [3.27–3.89]
sacvelv	1.62 [1.55–1.69]	0.22 [0.16–0.27]	0.52 [0.46–0.58]	1.29 [1.22–1.37]	2.64 [2.50–2.77]	3.73 [3.51–3.94]	0.00 [nan–nan]	0.10 [0.04–0.15]	0.68 [0.56–0.79]	1.64 [1.57–1.72]	0.61 [0.54–0.67]	1.30 [1.21–1.39]	1.83 [1.69–1.96]	2.90 [2.72–3.08]	3.79 [3.51–4.07]
sacinith	1.62 [1.55–1.69]	0.17 [0.10–0.23]	0.49 [0.42–0.56]	1.32 [1.24–1.39]	2.62 [2.51–2.73]	3.45 [3.16–3.75]	0.00 [nan–nan]	0.05 [-0.00–0.11]	0.65 [0.50–0.80]	1.63 [1.56–1.71]	0.57 [0.50–0.64]	1.29 [1.20–1.39]	1.95 [1.82–2.09]	2.80 [2.65–2.95]	3.53 [3.12–3.93]
luria	1.81 [1.72–1.90]	0.30 [0.21–0.39]	0.41 [0.34–0.48]	1.54 [1.43–1.65]	3.16 [3.03–3.30]	3.85 [3.66–4.04]	0.00 [nan–nan]	0.16 [0.08–0.24]	0.65 [0.47–0.83]	1.86 [1.76–1.95]	0.56 [0.48–0.64]	1.40 [1.27–1.53]	2.41 [2.23–2.58]	3.45 [3.29–3.61]	4.00 [4.00–4.00]
dysttrnk	0.85 [0.79–0.92]	0.02 [0.00–0.04]	0.10 [0.07–0.14]	0.59 [0.52–0.65]	1.65 [1.50–1.79]	3.33 [3.07–3.60]	0.00 [nan–nan]	0.00 [0.00–0.00]	0.06 [0.02–0.11]	0.90 [0.83–0.97]	0.16 [0.12–0.20]	0.59 [0.51–0.66]	1.09 [0.94–1.24]	1.90 [1.69–2.10]	3.05 [2.54–3.56]
dystrue	0.77 [0.71–0.84]	0.06 [0.02–0.09]	0.13 [0.09–0.16]	0.55 [0.49–0.61]	1.39 [1.26–1.52]	3.24 [2.92–3.56]	0.00 [nan–nan]	0.02 [-0.01–0.04]	0.11 [0.05–0.18]	0.81 [0.75–0.88]	0.15 [0.11–0.19]	0.57 [0.49–0.64]	1.08 [0.93–1.22]	1.52 [1.33–1.71]	2.84 [2.17–3.52]
dystlue	0.75 [0.69–0.81]	0.03 [0.00–0.05]	0.10 [0.07–0.13]	0.52 [0.46–0.58]	1.40 [1.27–1.53]	3.15 [2.83–3.47]	0.00 [nan–nan]	0.00 [0.00–0.00]	0.07 [0.02–0.12]	0.79 [0.72–0.85]	0.12 [0.09–0.16]	0.55 [0.47–0.62]	1.03 [0.89–1.17]	1.53 [1.34–1.72]	2.79 [2.13–3.45]
brady	1.50 [1.42–1.57]	0.15 [0.09–0.21]	0.38 [0.32–0.44]	1.24 [1.15–1.32]	2.48 [2.35–2.61]	3.45 [3.12–3.79]	0.00 [nan–nan]	0.04 [0.00–0.07]	0.30 [0.21–0.39]	1.56 [1.48–1.63]	0.38 [0.32–0.44]	1.27 [1.18–1.37]	1.94 [1.80–2.09]	2.67 [2.49–2.86]	3.37 [2.91–3.82]
dystrle	0.60 [0.54–0.66]	0.03 [0.00–0.05]	0.09 [0.06–0.13]	0.39 [0.33–0.45]	1.09 [0.96–1.21]	2.91 [2.59–3.23]	0.00 [nan–nan]	0.01 [-0.01–0.03]	0.05 [0.00–0.10]	0.63 [0.57–0.69]	0.09 [0.06–0.13]	0.43 [0.36–0.50]	0.79 [0.66–0.92]	1.25 [1.07–1.43]	2.58 [1.86–3.30]
finances	1.59 [1.52–1.67]	2.87 [2.80–2.93]	2.71 [2.65–2.78]	1.88 [1.79–1.97]	0.40 [0.31–0.49]	0.03 [-0.03–0.09]	3.00 [nan–nan]	3.00 [3.00–3.00]	3.00 [3.00–3.00]	1.50 [1.43–1.58]	2.94 [2.92–2.97]	1.94 [1.86–2.02]	0.48 [0.40–0.57]	0.05 [0.01–0.09]	0.00 [0.00–0.00]
chorrue	1.51 [1.45–1.57]	0.13 [0.09–0.18]	0.58 [0.51–0.65]	1.41 [1.33–1.48]	2.01 [1.88–2.13]	1.70 [1.24–2.15]	0.00 [nan–nan]	0.11 [0.05–0.16]	0.73 [0.60–0.86]	1.50 [1.44–1.56]	0.68 [0.61–0.75]	1.41 [1.31–1.50]	1.67 [1.54–1.80]	2.03 [1.86–2.20]	1.42 [0.83–2.01]
chortrnk	1.47 [1.40–1.53]	0.09 [0.05–0.12]	0.48 [0.42–0.55]	1.35 [1.27–1.43]	2.10 [1.96–2.24]	1.61 [1.15–2.06]	0.00 [nan–nan]	0.07 [0.02–0.12]	0.60 [0.47–0.72]	1.47 [1.40–1.53]	0.57 [0.50–0.64]	1.36 [1.26–1.46]	1.68 [1.55–1.82]	2.13 [1.93–2.32]	1.37 [0.78–1.95]
chorbol	1.30 [1.24–1.36]	0.10 [0.06–0.14]	0.40 [0.35–0.46]	1.17 [1.10–1.24]	1.90 [1.77–2.02]	1.97 [1.48–2.46]	0.00 [nan–nan]	0.07 [0.02–0.12]	0.50 [0.39–0.61]	1.31 [1.24–1.37]	0.44 [0.38–0.50]	1.21 [1.12–1.29]	1.55 [1.42–1.68]	2.01 [1.85–2.17]	1.47 [0.87–2.08]
chorface	1.31 [1.25–1.37]	0.13 [0.09–0.17]	0.46 [0.39–0.52]	1.18 [1.12–1.25]	1.89 [1.77–2.01]	1.76 [1.32–2.19]	0.00 [nan–nan]	0.07 [0.02–0.12]	0.58 [0.46–0.69]	1.31 [1.25–1.37]	0.53 [0.47–0.59]	1.21 [1.12–1.29]	1.45 [1.33–1.57]	1.98 [1.82–2.13]	1.42 [0.83–2.01]
dysarth	0.93 [0.87–0.99]	0.04 [0.01–0.07]	0.13 [0.10–0.17]	0.68 [0.62–0.73]	1.78 [1.67–1.89]	3.03 [2.73–3.33]	0.00 [nan–nan]	0.01 [-0.01–0.03]	0.10 [0.04–0.16]	0.97 [0.91–1.03]	0.15 [0.12–0.19]	0.69 [0.63–0.76]	1.17 [1.06–1.28]	2.08 [1.92–2.24]	3.11 [2.74–3.47]
ocularv	1.40 [1.33–1.47]	0.25 [0.19–0.31]	0.46 [0.40–0.52]	1.10 [1.03–1.17]	2.38 [2.26–2.49]	3.33 [3.11–3.55]	0.00 [nan–nan]	0.16 [0.09–0.23]	0.57 [0.46–0.68]	1.43 [1.35–1.50]	0.53 [0.47–0.59]	1.14 [1.05–1.23]	1.57 [1.44–1.70]	2.60 [2.45–2.75]	3.32 [2.95–3.68]
ocularh	1.23 [1.17–1.30]	0.20 [0.15–0.26]	0.34 [0.29–0.39]	0.96 [0.89–1.03]	2.18 [2.06–2.29]	3.18 [2.89–3.47]	0.00 [nan–nan]	0.09 [0.04–0.14]	0.46 [0.36–0.57]	1.26 [1.19–1.33]	0.40 [0.34–0.45]	1.00 [0.92–1.09]	1.43 [1.30–1.56]	2.39 [2.23–2.54]	3.21 [2.80–3.62]
dystlle	0.58 [0.52–0.63]	0.03 [0.00–0.05]	0.08 [0.05–0.11]	0.37 [0.31–0.42]	1.07 [0.95–1.19]	2.88 [2.54–3.22]	0.00 [nan–nan]	0.01 [-0.01–0.03]	0.08 [0.02–0.14]	0.60 [0.54–0.66]	0.10 [0.06–0.13]	0.39 [0.33–0.46]	0.78 [0.65–0.90]	1.22 [1.04–1.40]	2.47 [1.73–3.21]
gait	1.24 [1.18–1.30]	0.08 [0.04–0.12]	0.27 [0.22–0.32]	1.01 [0.95–1.07]	2.03 [1.94–2.11]	3.45 [3.18–3.73]	0.00 [nan–nan]	0.04 [-0.01–0.08]	0.24 [0.16–0.32]	1.28 [1.21–1.34]	0.27 [0.23–0.32]	1.01 [0.95–1.08]	1.57 [1.47–1.67]	2.37 [2.24–2.50]	3.42 [3.02–3.83]
tandem	1.88 [1.80–1.96]	0.24 [0.17–0.31]	0.51 [0.43–0.58]	1.64 [1.55–1.73]	2.96 [2.84–3.09]	3.94 [3.86–4.02]	0.00 [nan–nan]	0.09 [0.04–0.14]	0.60 [0.47–0.73]	1.92 [1.84–2.01]	0.57 [0.50–0.64]	1.57 [1.47–1.68]	2.41 [2.27–2.55]	3.33 [3.18–3.49]	3.68 [3.32–4.05]	7.36	6.59	4.84	4.3	Source for TFC related: features [6] :https://pmc.ncbi.nlm.nih.gov/articles/PMC3613616/
adl	2.29 [2.23–2.34]	2.94 [2.89–2.99]	2.90 [2.86–2.93]	2.62 [2.57–2.66]	1.34 [1.23–1.45]	0.30 [0.12–0.48]	3.00 [nan–nan]	3.00 [3.00–3.00]	3.00 [3.00–3.00]	2.25 [2.19–2.31]	2.98 [2.97–2.99]	2.64 [2.59–2.69]	2.01 [1.93–2.09]	0.75 [0.66–0.83]	0.00 [0.00–0.00]
occupatn	0.82 [0.75–0.88]	2.58 [2.46–2.70]	2.11 [2.00–2.22]	0.95 [0.86–1.04]	0.07 [0.04–0.11]	0.00 [0.00–0.00]	3.00 [nan–nan]	3.00 [3.00–3.00]	3.00 [3.00–3.00]	0.64 [0.58–0.70]	2.55 [2.49–2.62]	0.55 [0.48–0.61]	0.07 [0.03–0.10]	0.01 [-0.01–0.04]	0.00 [0.00–0.00]
chores	1.19 [1.14–1.23]	1.94 [1.91–1.97]	1.84 [1.80–1.87]	1.38 [1.34–1.43]	0.47 [0.40–0.54]	0.06 [-0.02–0.14]	2.00 [nan–nan]	2.00 [2.00–2.00]	2.00 [2.00–2.00]	1.14 [1.09–1.18]	1.98 [1.96–1.99]	1.33 [1.28–1.38]	0.81 [0.75–0.87]	0.12 [0.06–0.17]	0.00 [0.00–0.00]
indepscl	74.37 [73.20–75.54]	97.69 [96.88–98.51]	93.18 [92.27–94.09]	80.61 [79.60–81.62]	56.00 [54.35–57.65]	27.88 [22.60–33.15]	100.00 [nan–nan]	99.91 [99.79–100.03]	100.00 [100.00–100.00]	72.70 [71.56–73.84]	96.22 [95.67–96.76]	78.78 [77.91–79.66]	66.25 [65.32–67.18]	46.70 [44.52–48.89]	25.00 [18.69–31.31]
carelevl	1.81 [1.78–1.84]	2.00 [1.99–2.00]	1.99 [1.97–2.00]	1.95 [1.94–1.97]	1.52 [1.43–1.60]	0.48 [0.26–0.71]	2.00 [nan–nan]	2.00 [2.00–2.00]	2.00 [2.00–2.00]	1.80 [1.77–1.83]	2.00 [1.99–2.00]	1.98 [1.96–1.99]	1.81 [1.76–1.87]	1.24 [1.11–1.36]	0.00 [0.00–0.00]
Note. The value is NaN in HDISS Stage 0 because there is no or only one patient was found to belong to that stage.
		feature	URL-STFN Stages				URL-STFN Stages				URL-STFN Stages (Standarized)
			Cluster 0	Cluster 1	Cluster 2	Cluster 3	Cluster 0	Cluster 1	Cluster 2	Cluster 3	Cluster 0	Cluster 1	Cluster 2	Cluster 3
		mmsetotal	28.53 [28.33–28.73]	25.49 [25.14–25.84]	19.73 [18.78–20.68]	18.70 [14.75–22.65]	28.53	25.49	19.73	18.7	1.33457	0.585685	-0.833262	-1.087
		verflt05	42.85 [41.33–44.37]	22.33 [21.13–23.52]	10.21 [8.77–11.66]	8.78 [1.94–15.61]	42.85	22.33	10.21	8.78	1.598	0.0943447	-0.793778	-0.898565
		sit1	40.28 [39.34–41.23]	22.60 [21.84–23.36]	11.26 [10.17–12.36]	11.33 [5.40–17.27]	40.28	22.6	11.26	11.33	1.59539	0.103969	-0.852631	-0.846726
		sdmt1	44.11 [43.00–45.21]	23.14 [22.39–23.90]	9.69 [8.55–10.83]	6.33 [-1.58–14.25]	44.11	23.14	9.69	6.33	1.56892	0.156437	-0.749516	-0.975836
		swrt1	88.46 [86.58–90.34]	54.91 [53.35–56.46]	29.87 [27.85–31.89]	16.38 [8.68–24.07]	88.46	54.91	29.87	16.38	1.49616	0.273504	-0.639025	-1.13064
		scnt1	69.50 [68.01–70.98]	41.40 [40.36–42.44]	22.46 [21.00–23.91]	11.93 [5.70–18.17]	69.5	41.4	22.46	11.93	1.51683	0.232137	-0.633776	-1.11519
		verfct5	20.25 [19.70–20.79]	12.81 [12.38–13.24]	6.60 [6.13–7.07]	3.24 [1.61–4.86]	20.25	12.81	6.6	3.24	1.46924	0.321614	-0.636286	-1.15457
		rigarmr	0.30 [0.26–0.35]	0.60 [0.54–0.65]	1.01 [0.89–1.13]	2.36 [1.86–2.87]	0.3	0.6	1.01	2.36	-0.974436	-0.593549	-0.0730034	1.64099
		retropls	0.29 [0.24–0.34]	0.78 [0.71–0.84]	1.79 [1.66–1.91]	3.45 [3.16–3.75]	0.29	0.78	1.79	3.45	-1.06508	-0.659729	0.17579	1.54902
		rigarml	0.31 [0.26–0.36]	0.56 [0.51–0.62]	1.02 [0.90–1.14]	2.30 [1.82–2.79]	0.31	0.56	1.02	2.3	-0.961964	-0.635874	-0.0358698	1.63371
		sacinitv	0.50 [0.44–0.56]	1.37 [1.29–1.44]	2.73 [2.62–2.84]	3.48 [3.20–3.77]	0.5	1.37	2.73	3.48	-1.31203	-0.561065	0.612855	1.26024
		chorlle	0.53 [0.47–0.60]	1.23 [1.16–1.30]	1.79 [1.66–1.92]	1.48 [1.02–1.95]	0.53	1.23	1.79	1.48	-1.56617	-0.0592023	1.14637	0.479
		chorrle	0.50 [0.44–0.57]	1.26 [1.18–1.33]	1.82 [1.69–1.95]	1.48 [1.02–1.95]	0.5	1.26	1.82	1.48	-1.57849	-0.010317	1.14518	0.443629
		chorlue	0.58 [0.52–0.65]	1.39 [1.32–1.46]	2.01 [1.88–2.14]	1.64 [1.17–2.10]	0.58	1.39	2.01	1.64	-1.57171	-0.0285766	1.15259	0.4477
		prosupl	0.47 [0.41–0.53]	1.45 [1.38–1.52]	2.83 [2.72–2.94]	3.82 [3.68–3.95]	0.47	1.45	2.83	3.82	-1.30566	-0.540608	0.536705	1.30956
		fingtapr	0.51 [0.45–0.57]	1.51 [1.44–1.58]	2.79 [2.67–2.90]	3.76 [3.59–3.93]	0.51	1.51	2.79	3.76	-1.32189	-0.512155	0.524301	1.30974
		tongue	0.17 [0.12–0.21]	0.81 [0.73–0.88]	2.16 [2.03–2.30]	3.45 [3.20–3.71]	0.17	0.81	2.16	3.45	-1.16842	-0.662305	0.405291	1.42544
		fingtapl	0.67 [0.60–0.74]	1.69 [1.62–1.76]	2.91 [2.80–3.01]	3.88 [3.77–3.99]	0.67	1.69	2.91	3.88	-1.33218	-0.492104	0.512694	1.31159
		prosupr	0.35 [0.30–0.40]	1.23 [1.16–1.29]	2.76 [2.65–2.88]	3.79 [3.62–3.95]	0.35	1.23	2.76	3.79	-1.2635	-0.602648	0.546326	1.31982
		sacvelh	0.44 [0.38–0.50]	1.19 [1.13–1.26]	2.50 [2.37–2.62]	3.61 [3.38–3.83]	0.44	1.19	2.5	3.61	-1.22941	-0.61265	0.464627	1.37743
		sacvelv	0.52 [0.46–0.58]	1.29 [1.22–1.37]	2.64 [2.50–2.77]	3.73 [3.51–3.94]	0.52	1.29	2.64	3.73	-1.23603	-0.611938	0.482256	1.36572
		sacinith	0.49 [0.42–0.56]	1.32 [1.24–1.39]	2.62 [2.51–2.73]	3.45 [3.16–3.75]	0.49	1.32	2.62	3.45	-1.29484	-0.568679	0.568679	1.29484
		luria	0.41 [0.34–0.48]	1.54 [1.43–1.65]	3.16 [3.03–3.30]	3.85 [3.66–4.04]	0.41	1.54	3.16	3.85	-1.35673	-0.518967	0.682071	1.19362
		dysttrnk	0.10 [0.07–0.14]	0.59 [0.52–0.65]	1.65 [1.50–1.79]	3.33 [3.07–3.60]	0.1	0.59	1.65	3.33	-1.06407	-0.668324	0.187777	1.54462
		dystrue	0.13 [0.09–0.16]	0.55 [0.49–0.61]	1.39 [1.26–1.52]	3.24 [2.92–3.56]	0.13	0.55	1.39	3.24	-1.00315	-0.651314	0.0523564	1.60211
		dystlue	0.10 [0.07–0.13]	0.52 [0.46–0.58]	1.40 [1.27–1.53]	3.15 [2.83–3.47]	0.1	0.52	1.4	3.15	-1.01876	-0.659951	0.0918378	1.58687
		brady	0.38 [0.32–0.44]	1.24 [1.15–1.32]	2.48 [2.35–2.61]	3.45 [3.12–3.79]	0.38	1.24	2.48	3.45	-1.28744	-0.552981	0.50601	1.33441
		dystrle	0.09 [0.06–0.13]	0.39 [0.33–0.45]	1.09 [0.96–1.21]	2.91 [2.59–3.23]	0.09	0.39	1.09	2.91	-0.940375	-0.666479	-0.0273896	1.63424
		finances	2.71 [2.65–2.78]	1.88 [1.79–1.97]	0.40 [0.31–0.49]	0.03 [-0.03–0.09]	2.71	1.88	0.4	0.03	1.33671	0.574186	-0.785487	-1.12541
		chorrue	0.58 [0.51–0.65]	1.41 [1.33–1.48]	2.01 [1.88–2.13]	1.70 [1.24–2.15]	0.58	1.41	2.01	1.7	-1.58834	-0.0281954	1.09962	0.516916
		chortrnk	0.48 [0.42–0.55]	1.35 [1.27–1.43]	2.10 [1.96–2.24]	1.61 [1.15–2.06]	0.48	1.35	2.1	1.61	-1.5396	-0.0595427	1.21637	0.382774
		chorbol	0.40 [0.35–0.46]	1.17 [1.10–1.24]	1.90 [1.77–2.02]	1.97 [1.48–2.46]	0.4	1.17	1.9	1.97	-1.50784	-0.298427	0.848162	0.958109
		chorface	0.46 [0.39–0.52]	1.18 [1.12–1.25]	1.89 [1.77–2.01]	1.76 [1.32–2.19]	0.46	1.18	1.89	1.76	-1.52609	-0.252136	1.00412	0.774101
		dysarth	0.13 [0.10–0.17]	0.68 [0.62–0.73]	1.78 [1.67–1.89]	3.03 [2.73–3.33]	0.13	0.68	1.78	3.03	-1.14817	-0.652882	0.337697	1.46336
		ocularv	0.46 [0.40–0.52]	1.10 [1.03–1.17]	2.38 [2.26–2.49]	3.33 [3.11–3.55]	0.46	1.1	2.38	3.33	-1.21887	-0.644225	0.505055	1.35804
		ocularh	0.34 [0.29–0.39]	0.96 [0.89–1.03]	2.18 [2.06–2.29]	3.18 [2.89–3.47]	0.34	0.96	2.18	3.18	-1.20791	-0.642698	0.469488	1.38112
		dystlle	0.08 [0.05–0.11]	0.37 [0.31–0.42]	1.07 [0.95–1.19]	2.88 [2.54–3.22]	0.08	0.37	1.07	2.88	-0.936746	-0.670416	-0.0275514	1.63471
		gait	0.27 [0.22–0.32]	1.01 [0.95–1.07]	2.03 [1.94–2.11]	3.45 [3.18–3.73]	0.27	1.01	2.03	3.45	-1.19038	-0.570041	0.285021	1.4754
		tandem	0.51 [0.43–0.58]	1.64 [1.55–1.73]	2.96 [2.84–3.09]	3.94 [3.86–4.02]	0.51	1.64	2.96	3.94	-1.34815	-0.478872	0.536567	1.29045
		adl	2.90 [2.86–2.93]	2.62 [2.57–2.66]	1.34 [1.23–1.45]	0.30 [0.12–0.48]	2.9	2.62	1.34	0.3	1.06519	0.796495	-0.431835	-1.42985
		occupatn	2.11 [2.00–2.22]	0.95 [0.86–1.04]	0.07 [0.04–0.11]	0.00 [0.00–0.00]	2.11	0.95	0.07	0	1.55632	0.196371	-0.83531	-0.917376
		chores	1.84 [1.80–1.87]	1.38 [1.34–1.43]	0.47 [0.40–0.54]	0.06 [-0.02–0.14]	1.84	1.38	0.47	0.06	1.27669	0.625966	-0.661331	-1.24132
		indepscl	93.18 [92.27–94.09]	80.61 [79.60–81.62]	56.00 [54.35–57.65]	27.88 [22.60–33.15]	93.18	80.61	56	27.88	1.15158	0.648307	-0.337015	-1.46287
		carelevl	1.99 [1.97–2.00]	1.95 [1.94–1.97]	1.52 [1.43–1.60]	0.48 [0.26–0.71]	1.99	1.95	1.52	0.48	0.829515	0.76381	0.0574911	-1.65082

### Sheet: C
Table C. Normality per feature per cluster (True = normal, False = not normal). Based on Shapiro-Wilk normality assessment for all features, a value of 'True' indicates the feature passed the normality test in that cluster (p > 0.05), while `False` indicates it did not.
Features	URL-STFN Discovered Clusters
	0	1	2	3
adl	FALSE	FALSE	FALSE	FALSE
brady	FALSE	FALSE	FALSE	FALSE
carelevl	FALSE	FALSE	FALSE	FALSE
chorbol	FALSE	FALSE	FALSE	FALSE
chores	FALSE	FALSE	FALSE	FALSE
chorface	FALSE	FALSE	FALSE	FALSE
chorlle	FALSE	FALSE	FALSE	FALSE
chorlue	FALSE	FALSE	FALSE	FALSE
chorrle	FALSE	FALSE	FALSE	FALSE
chorrue	FALSE	FALSE	FALSE	FALSE
chortrnk	FALSE	FALSE	FALSE	FALSE
dysarth	FALSE	FALSE	FALSE	FALSE
dystlle	FALSE	FALSE	FALSE	FALSE
dystlue	FALSE	FALSE	FALSE	FALSE
dystrle	FALSE	FALSE	FALSE	FALSE
dystrue	FALSE	FALSE	FALSE	FALSE
dysttrnk	FALSE	FALSE	FALSE	FALSE
finances	FALSE	FALSE	FALSE	FALSE
fingtapl	FALSE	FALSE	FALSE	FALSE
fingtapr	FALSE	FALSE	FALSE	FALSE
gait	FALSE	FALSE	FALSE	FALSE
indepscl	FALSE	FALSE	FALSE	FALSE
luria	FALSE	FALSE	FALSE	FALSE
mmsetotal	FALSE	FALSE	FALSE	TRUE
occupatn	FALSE	FALSE	FALSE	TRUE
ocularh	FALSE	FALSE	FALSE	FALSE
ocularv	FALSE	FALSE	FALSE	FALSE
prosupl	FALSE	FALSE	FALSE	FALSE
prosupr	FALSE	FALSE	FALSE	FALSE
retropls	FALSE	FALSE	FALSE	FALSE
rigarml	FALSE	FALSE	FALSE	FALSE
rigarmr	FALSE	FALSE	FALSE	FALSE
sacinith	FALSE	FALSE	FALSE	FALSE
sacinitv	FALSE	FALSE	FALSE	FALSE
sacvelh	FALSE	FALSE	FALSE	FALSE
sacvelv	FALSE	FALSE	FALSE	FALSE
scnt1	FALSE	FALSE	FALSE	FALSE
sdmt1	FALSE	FALSE	FALSE	FALSE
sit1	TRUE	FALSE	FALSE	TRUE
swrt1	TRUE	TRUE	FALSE	FALSE
tandem	FALSE	FALSE	FALSE	FALSE
tongue	FALSE	FALSE	FALSE	FALSE
verfct5	FALSE	FALSE	FALSE	FALSE
verflt05	FALSE	FALSE	FALSE	FALSE

### Sheet: D
Table D. Median and interquartile range [IQR] of feature values across multiple staging systems. For each feature (rows), the median [IQ1–IQ3] is reported within every URL-STFN stage or cluster (columns) of the DCL-based stages, discovered clusters, HDISS stages, and Shoulson stages. This comprehensive comparison allows assessment of feature distribution patterns across different disease progress…																Table D. Median and interquartile range (IQR) of feature values across multiple staging systems. For each feature (rows), the median (IQ1–IQ3) is reported within every URL-STFN stage or cluster (columns) of the DCL-based stages, discovered clusters, HDISS stages, and Shoulson stages. This comprehensive comparison all+1:39ows assessment of feature distribution patterns across different disease pro…
feature	DCL-based Stages		URL-STFN Stages				Hdiss Stage Imp Stages				Shoulson Stage
	Manifest	Premanifest	Cluster 0	Cluster 1	Cluster 2	Cluster 3	0	1	2	3	Stage I	Stage II	Stage III	Stage IV	Stage V
mmsetotal	26.00 [22.00–28.00]	29.00 [28.00–30.00]	29.00 [28.00–30.00]	26.00 [24.00–28.00]	20.00 [16.50–24.00]	18.00 [14.00–21.75]	30.00 [30.00–30.00]	29.00 [28.00–30.00]	29.00 [27.00–30.00]	26.00 [22.00–28.00]	29.00 [27.00–30.00]	26.00 [24.00–28.00]	23.00 [20.00–27.00]	20.00 [15.00–22.00]	14.00 [11.50–16.50]
verflt05	22.00 [12.00–34.00]	45.00 [33.00–56.00]	42.50 [31.00–51.00]	21.00 [13.00–29.00]	8.00 [5.00–13.00]	5.00 [2.00–7.00]	56.00 [56.00–56.00]	50.00 [39.00–60.00]	38.00 [29.00–44.00]	21.00 [12.00–33.00]	40.00 [29.00–50.00]	22.00 [14.00–34.00]	14.00 [8.00–22.00]	7.00 [4.00–10.50]	2.50 [1.50–3.25]
sit1	23.00 [15.00–32.00]	42.00 [35.00–50.00]	40.00 [33.75–47.00]	22.00 [17.00–28.00]	10.00 [7.00–15.00]	11.50 [6.00–15.50]	41.00 [41.00–41.00]	45.00 [38.75–51.25]	38.00 [30.00–47.00]	22.00 [15.00–31.00]	37.00 [29.00–45.50]	23.00 [17.00–32.00]	15.00 [10.00–22.00]	10.00 [6.00–15.00]	6.00 [2.00–11.00]
sdmt1	24.00 [15.00–33.00]	47.00 [39.25–54.00]	44.00 [36.00–52.00]	23.00 [17.00–29.00]	9.00 [5.00–15.00]	0.00 [0.00–12.75]	45.00 [45.00–45.00]	50.00 [44.00–56.75]	37.00 [34.00–50.00]	23.00 [15.00–31.00]	41.00 [31.00–51.00]	25.00 [18.00–32.00]	16.00 [10.00–21.00]	6.50 [2.00–12.00]	0.00 [0.00–2.25]
swrt1	54.00 [37.00–71.00]	93.00 [80.00–103.50]	89.00 [75.00–100.00]	54.00 [42.00–67.00]	30.00 [21.00–40.00]	13.50 [0.00–30.75]	98.00 [98.00–98.00]	100.00 [90.00–110.00]	80.50 [67.00–98.00]	51.00 [36.00–70.00]	84.00 [68.00–100.00]	57.00 [42.00–71.00]	40.00 [27.75–51.00]	27.00 [14.00–36.00]	13.00 [1.25–33.00]
scnt1	41.00 [29.00–53.00]	75.00 [62.00–86.00]	69.00 [58.00–79.00]	42.00 [34.00–50.00]	22.00 [17.00–28.00]	11.00 [0.00–14.00]	86.00 [86.00–86.00]	78.00 [70.00–90.00]	61.50 [51.00–74.00]	40.00 [28.00–52.00]	63.00 [52.00–78.00]	43.00 [33.00–53.00]	30.00 [22.00–41.00]	20.00 [12.00–27.00]	11.00 [0.00–16.00]
verfct5	12.00 [8.00–17.00]	21.00 [17.00–25.00]	20.00 [16.00–23.50]	12.00 [9.00–16.00]	6.00 [4.00–8.75]	2.00 [0.00–6.00]	23.00 [23.00–23.00]	22.00 [19.00–25.00]	18.00 [15.50–22.00]	12.00 [8.00–16.00]	19.00 [15.00–23.00]	13.00 [10.00–17.00]	9.00 [6.00–12.00]	5.00 [3.00–8.00]	2.00 [0.00–4.00]
rigarmr	1.00 [0.00–1.00]	0.00 [0.00–0.00]	0.00 [0.00–1.00]	0.00 [0.00–1.00]	1.00 [0.00–2.00]	3.00 [2.00–4.00]	0.00 [0.00–0.00]	0.00 [0.00–0.00]	0.00 [0.00–1.00]	1.00 [0.00–1.00]	0.00 [0.00–1.00]	1.00 [0.00–1.00]	1.00 [0.00–1.00]	1.00 [0.00–2.00]	3.00 [1.50–4.00]
retropls	1.00 [0.00–2.00]	0.00 [0.00–0.00]	0.00 [0.00–0.00]	1.00 [0.00–1.00]	2.00 [1.00–2.00]	4.00 [3.00–4.00]	0.00 [0.00–0.00]	0.00 [0.00–0.00]	0.00 [0.00–0.00]	1.00 [0.00–2.00]	0.00 [0.00–0.00]	1.00 [0.00–1.00]	1.00 [1.00–2.00]	2.00 [2.00–3.00]	4.00 [3.50–4.00]
rigarml	1.00 [0.00–1.00]	0.00 [0.00–0.00]	0.00 [0.00–1.00]	0.00 [0.00–1.00]	1.00 [0.00–2.00]	3.00 [2.00–3.00]	0.00 [0.00–0.00]	0.00 [0.00–0.00]	0.00 [0.00–1.00]	1.00 [0.00–1.00]	0.00 [0.00–1.00]	1.00 [0.00–1.00]	1.00 [0.00–1.00]	1.00 [0.00–2.00]	3.00 [1.00–3.00]
indepscl	75.00 [65.00–90.00]	100.00 [100.00–100.00]	100.00 [85.00–100.00]	80.00 [70.00–90.00]	55.00 [50.00–65.00]	25.00 [20.00–30.00]	100.00 [100.00–100.00]	100.00 [100.00–100.00]	100.00 [100.00–100.00]	75.00 [65.00–85.00]	100.00 [95.00–100.00]	80.00 [75.00–85.00]	65.00 [60.00–70.00]	50.00 [40.00–55.00]	20.00 [15.00–27.50]
sacinitv	1.00 [1.00–3.00]	0.00 [0.00–0.00]	0.00 [0.00–1.00]	1.00 [1.00–2.00]	3.00 [2.00–3.00]	4.00 [3.00–4.00]	0.00 [0.00–0.00]	0.00 [0.00–0.00]	1.00 [0.00–1.00]	1.00 [1.00–3.00]	0.00 [0.00–1.00]	1.00 [1.00–2.00]	2.00 [1.00–3.00]	3.00 [3.00–3.00]	4.00 [3.50–4.00]
chorlle	1.00 [1.00–2.00]	0.00 [0.00–0.00]	0.00 [0.00–1.00]	1.00 [1.00–2.00]	2.00 [1.00–2.00]	1.00 [0.00–3.00]	0.00 [0.00–0.00]	0.00 [0.00–0.00]	0.00 [0.00–1.00]	1.00 [1.00–2.00]	0.00 [0.00–1.00]	1.00 [1.00–2.00]	1.00 [1.00–2.00]	2.00 [1.00–2.00]	1.00 [0.00–2.00]
chorrle	1.00 [1.00–2.00]	0.00 [0.00–0.00]	0.00 [0.00–1.00]	1.00 [1.00–2.00]	2.00 [1.00–2.00]	1.00 [0.00–3.00]	0.00 [0.00–0.00]	0.00 [0.00–0.00]	0.00 [0.00–1.00]	1.00 [1.00–2.00]	0.00 [0.00–1.00]	1.00 [1.00–2.00]	1.50 [1.00–2.00]	2.00 [1.00–2.00]	1.00 [0.00–2.00]
chorlue	1.00 [1.00–2.00]	0.00 [0.00–0.00]	0.00 [0.00–1.00]	1.00 [1.00–2.00]	2.00 [1.00–3.00]	1.00 [1.00–3.00]	0.00 [0.00–0.00]	0.00 [0.00–0.00]	1.00 [0.00–1.00]	1.00 [1.00–2.00]	1.00 [0.00–1.00]	1.00 [1.00–2.00]	2.00 [1.00–2.00]	2.00 [1.00–3.00]	1.00 [0.00–2.00]
prosupl	2.00 [1.00–2.00]	0.00 [0.00–0.00]	0.00 [0.00–1.00]	1.00 [1.00–2.00]	3.00 [2.00–3.00]	4.00 [4.00–4.00]	0.00 [0.00–0.00]	0.00 [0.00–0.00]	1.00 [0.00–1.00]	2.00 [1.00–2.00]	0.00 [0.00–1.00]	1.00 [1.00–2.00]	2.00 [2.00–3.00]	3.00 [2.00–4.00]	4.00 [4.00–4.00]
fingtapr	2.00 [1.00–2.00]	0.00 [0.00–0.00]	0.00 [0.00–1.00]	2.00 [1.00–2.00]	3.00 [2.00–3.00]	4.00 [4.00–4.00]	0.00 [0.00–0.00]	0.00 [0.00–0.00]	1.00 [0.00–1.00]	2.00 [1.00–2.00]	0.00 [0.00–1.00]	1.00 [1.00–2.00]	2.00 [2.00–3.00]	3.00 [2.00–4.00]	4.00 [3.50–4.00]
tongue	1.00 [0.00–2.00]	0.00 [0.00–0.00]	0.00 [0.00–0.00]	1.00 [0.00–2.00]	2.00 [2.00–3.00]	4.00 [3.00–4.00]	0.00 [0.00–0.00]	0.00 [0.00–0.00]	0.00 [0.00–0.00]	1.00 [0.00–2.00]	0.00 [0.00–0.00]	1.00 [0.00–2.00]	2.00 [1.00–2.00]	2.00 [2.00–3.00]	4.00 [3.00–4.00]
fingtapl	2.00 [1.00–3.00]	0.00 [0.00–1.00]	1.00 [0.00–1.00]	2.00 [1.00–2.00]	3.00 [2.00–3.00]	4.00 [4.00–4.00]	0.00 [0.00–0.00]	0.00 [0.00–0.00]	1.00 [0.00–1.00]	2.00 [1.00–3.00]	1.00 [0.00–1.00]	2.00 [1.00–2.00]	2.00 [2.00–3.00]	3.00 [2.00–4.00]	4.00 [4.00–4.00]
prosupr	1.00 [1.00–2.00]	0.00 [0.00–0.00]	0.00 [0.00–1.00]	1.00 [1.00–2.00]	3.00 [2.00–3.00]	4.00 [4.00–4.00]	0.00 [0.00–0.00]	0.00 [0.00–0.00]	0.00 [0.00–1.00]	1.00 [1.00–2.00]	0.00 [0.00–1.00]	1.00 [1.00–2.00]	2.00 [1.00–3.00]	3.00 [2.00–4.00]	4.00 [4.00–4.00]
sacvelh	1.00 [1.00–2.00]	0.00 [0.00–0.00]	0.00 [0.00–1.00]	1.00 [1.00–2.00]	2.00 [2.00–3.00]	4.00 [3.00–4.00]	0.00 [0.00–0.00]	0.00 [0.00–0.00]	1.00 [0.00–1.00]	1.00 [1.00–2.00]	0.00 [0.00–1.00]	1.00 [1.00–2.00]	2.00 [1.00–2.00]	3.00 [2.00–4.00]	4.00 [3.00–4.00]
sacvelv	1.00 [1.00–2.00]	0.00 [0.00–0.00]	0.00 [0.00–1.00]	1.00 [1.00–2.00]	3.00 [2.00–4.00]	4.00 [4.00–4.00]	0.00 [0.00–0.00]	0.00 [0.00–0.00]	1.00 [0.00–1.00]	1.00 [1.00–2.00]	0.00 [0.00–1.00]	1.00 [1.00–2.00]	2.00 [1.00–2.00]	3.00 [2.00–4.00]	4.00 [4.00–4.00]
sacinith	1.00 [1.00–2.00]	0.00 [0.00–0.00]	0.00 [0.00–1.00]	1.00 [1.00–2.00]	3.00 [2.00–3.00]	4.00 [3.00–4.00]	0.00 [0.00–0.00]	0.00 [0.00–0.00]	0.00 [0.00–1.00]	1.00 [1.00–3.00]	0.00 [0.00–1.00]	1.00 [1.00–2.00]	2.00 [1.00–3.00]	3.00 [2.00–3.00]	4.00 [3.50–4.00]
luria	1.00 [1.00–3.00]	0.00 [0.00–0.00]	0.00 [0.00–1.00]	1.00 [1.00–3.00]	3.00 [3.00–4.00]	4.00 [4.00–4.00]	0.00 [0.00–0.00]	0.00 [0.00–0.00]	0.00 [0.00–1.00]	1.00 [1.00–3.00]	0.00 [0.00–1.00]	1.00 [0.00–3.00]	3.00 [1.00–3.00]	4.00 [3.00–4.00]	4.00 [4.00–4.00]
dysttrnk	0.00 [0.00–2.00]	0.00 [0.00–0.00]	0.00 [0.00–0.00]	0.00 [0.00–1.00]	2.00 [1.00–2.00]	4.00 [3.00–4.00]	0.00 [0.00–0.00]	0.00 [0.00–0.00]	0.00 [0.00–0.00]	1.00 [0.00–2.00]	0.00 [0.00–0.00]	0.00 [0.00–1.00]	1.00 [0.00–2.00]	2.00 [1.00–3.00]	3.00 [2.50–4.00]
dystrue	0.00 [0.00–1.00]	0.00 [0.00–0.00]	0.00 [0.00–0.00]	0.00 [0.00–1.00]	2.00 [1.00–2.00]	4.00 [2.00–4.00]	0.00 [0.00–0.00]	0.00 [0.00–0.00]	0.00 [0.00–0.00]	0.00 [0.00–1.00]	0.00 [0.00–0.00]	0.00 [0.00–1.00]	1.00 [0.00–2.00]	2.00 [1.00–2.00]	4.00 [2.00–4.00]
dystlue	0.00 [0.00–1.00]	0.00 [0.00–0.00]	0.00 [0.00–0.00]	0.00 [0.00–1.00]	1.00 [1.00–2.00]	3.00 [2.00–4.00]	0.00 [0.00–0.00]	0.00 [0.00–0.00]	0.00 [0.00–0.00]	0.00 [0.00–1.00]	0.00 [0.00–0.00]	0.00 [0.00–1.00]	1.00 [0.00–2.00]	2.00 [1.00–2.00]	4.00 [2.00–4.00]
brady	1.00 [0.00–2.00]	0.00 [0.00–0.00]	0.00 [0.00–1.00]	1.00 [0.00–2.00]	3.00 [2.00–3.00]	4.00 [3.00–4.00]	0.00 [0.00–0.00]	0.00 [0.00–0.00]	0.00 [0.00–1.00]	2.00 [1.00–2.00]	0.00 [0.00–1.00]	1.00 [0.00–2.00]	2.00 [1.00–3.00]	3.00 [2.00–3.00]	4.00 [3.00–4.00]
dystrle	0.00 [0.00–1.00]	0.00 [0.00–0.00]	0.00 [0.00–0.00]	0.00 [0.00–1.00]	1.00 [0.00–2.00]	3.00 [2.00–4.00]	0.00 [0.00–0.00]	0.00 [0.00–0.00]	0.00 [0.00–0.00]	0.00 [0.00–1.00]	0.00 [0.00–0.00]	0.00 [0.00–1.00]	0.00 [0.00–1.00]	1.00 [0.00–2.00]	3.00 [2.00–4.00]
chores	1.00 [1.00–2.00]	2.00 [2.00–2.00]	2.00 [2.00–2.00]	1.00 [1.00–2.00]	0.00 [0.00–1.00]	0.00 [0.00–0.00]	2.00 [2.00–2.00]	2.00 [2.00–2.00]	2.00 [2.00–2.00]	1.00 [1.00–2.00]	2.00 [2.00–2.00]	1.00 [1.00–2.00]	1.00 [1.00–1.00]	0.00 [0.00–0.00]	0.00 [0.00–0.00]
finances	2.00 [0.00–3.00]	3.00 [3.00–3.00]	3.00 [3.00–3.00]	2.00 [1.00–3.00]	0.00 [0.00–1.00]	0.00 [0.00–0.00]	3.00 [3.00–3.00]	3.00 [3.00–3.00]	3.00 [3.00–3.00]	2.00 [0.00–3.00]	3.00 [3.00–3.00]	2.00 [1.00–3.00]	0.00 [0.00–1.00]	0.00 [0.00–0.00]	0.00 [0.00–0.00]
chorrue	1.00 [1.00–2.00]	0.00 [0.00–0.00]	0.00 [0.00–1.00]	1.00 [1.00–2.00]	2.00 [1.00–3.00]	1.00 [1.00–3.00]	0.00 [0.00–0.00]	0.00 [0.00–0.00]	1.00 [0.00–1.00]	1.00 [1.00–2.00]	1.00 [0.00–1.00]	1.00 [1.00–2.00]	2.00 [1.00–2.00]	2.00 [1.00–3.00]	1.00 [0.00–2.00]
chortrnk	1.00 [1.00–2.00]	0.00 [0.00–0.00]	0.00 [0.00–1.00]	1.00 [1.00–2.00]	2.00 [1.00–3.00]	1.00 [0.00–3.00]	0.00 [0.00–0.00]	0.00 [0.00–0.00]	0.00 [0.00–1.00]	1.00 [1.00–2.00]	0.00 [0.00–1.00]	1.00 [1.00–2.00]	2.00 [1.00–2.00]	2.00 [1.00–3.00]	1.00 [0.00–2.50]
chorbol	1.00 [1.00–2.00]	0.00 [0.00–0.00]	0.00 [0.00–1.00]	1.00 [1.00–2.00]	2.00 [1.00–2.00]	2.00 [1.00–3.00]	0.00 [0.00–0.00]	0.00 [0.00–0.00]	0.00 [0.00–1.00]	1.00 [1.00–2.00]	0.00 [0.00–1.00]	1.00 [1.00–2.00]	2.00 [1.00–2.00]	2.00 [1.00–2.50]	1.00 [0.00–3.00]
chorface	1.00 [1.00–2.00]	0.00 [0.00–0.00]	0.00 [0.00–1.00]	1.00 [1.00–2.00]	2.00 [1.00–3.00]	2.00 [1.00–3.00]	0.00 [0.00–0.00]	0.00 [0.00–0.00]	1.00 [0.00–1.00]	1.00 [1.00–2.00]	0.00 [0.00–1.00]	1.00 [1.00–2.00]	1.00 [1.00–2.00]	2.00 [1.00–3.00]	1.00 [0.50–2.00]
dystlle	0.00 [0.00–1.00]	0.00 [0.00–0.00]	0.00 [0.00–0.00]	0.00 [0.00–1.00]	1.00 [0.00–2.00]	3.00 [2.00–4.00]	0.00 [0.00–0.00]	0.00 [0.00–0.00]	0.00 [0.00–0.00]	0.00 [0.00–1.00]	0.00 [0.00–0.00]	0.00 [0.00–1.00]	0.00 [0.00–1.00]	1.00 [0.00–2.00]	2.00 [1.50–4.00]
gait	1.00 [1.00–2.00]	0.00 [0.00–0.00]	0.00 [0.00–0.00]	1.00 [1.00–1.00]	2.00 [2.00–2.00]	4.00 [3.00–4.00]	0.00 [0.00–0.00]	0.00 [0.00–0.00]	0.00 [0.00–0.00]	1.00 [1.00–2.00]	0.00 [0.00–0.25]	1.00 [1.00–1.00]	2.00 [1.00–2.00]	2.00 [2.00–3.00]	4.00 [2.50–4.00]
tandem	2.00 [1.00–3.00]	0.00 [0.00–0.00]	0.00 [0.00–1.00]	2.00 [1.00–2.00]	3.00 [2.00–4.00]	4.00 [4.00–4.00]	0.00 [0.00–0.00]	0.00 [0.00–0.00]	0.00 [0.00–1.00]	2.00 [1.00–3.00]	0.00 [0.00–1.00]	2.00 [1.00–2.00]	2.00 [2.00–3.00]	4.00 [3.00–4.00]	4.00 [4.00–4.00]
adl	3.00 [2.00–3.00]	3.00 [3.00–3.00]	3.00 [3.00–3.00]	3.00 [2.00–3.00]	1.00 [1.00–2.00]	0.00 [0.00–1.00]	3.00 [3.00–3.00]	3.00 [3.00–3.00]	3.00 [3.00–3.00]	3.00 [2.00–3.00]	3.00 [3.00–3.00]	3.00 [2.00–3.00]	2.00 [2.00–2.00]	1.00 [0.00–1.00]	0.00 [0.00–0.00]
carelevl	2.00 [2.00–2.00]	2.00 [2.00–2.00]	2.00 [2.00–2.00]	2.00 [2.00–2.00]	2.00 [1.00–2.00]	0.00 [0.00–1.00]	2.00 [2.00–2.00]	2.00 [2.00–2.00]	2.00 [2.00–2.00]	2.00 [2.00–2.00]	2.00 [2.00–2.00]	2.00 [2.00–2.00]	2.00 [2.00–2.00]	1.00 [1.00–2.00]	0.00 [0.00–0.00]
occupatn	0.00 [0.00–2.00]	3.00 [3.00–3.00]	3.00 [1.00–3.00]	1.00 [0.00–2.00]	0.00 [0.00–0.00]	0.00 [0.00–0.00]	3.00 [3.00–3.00]	3.00 [3.00–3.00]	3.00 [3.00–3.00]	0.00 [0.00–1.00]	3.00 [2.00–3.00]	0.00 [0.00–1.00]	0.00 [0.00–0.00]	0.00 [0.00–0.00]	0.00 [0.00–0.00]
dysarth	1.00 [0.00–1.00]	0.00 [0.00–0.00]	0.00 [0.00–0.00]	1.00 [0.00–1.00]	2.00 [1.00–2.00]	3.00 [3.00–4.00]	0.00 [0.00–0.00]	0.00 [0.00–0.00]	0.00 [0.00–0.00]	1.00 [0.00–1.00]	0.00 [0.00–0.00]	1.00 [0.00–1.00]	1.00 [1.00–2.00]	2.00 [1.00–3.00]	3.00 [2.50–4.00]
ocularv	1.00 [1.00–2.00]	0.00 [0.00–0.00]	0.00 [0.00–1.00]	1.00 [0.00–2.00]	2.00 [2.00–3.00]	3.00 [3.00–4.00]	0.00 [0.00–0.00]	0.00 [0.00–0.00]	1.00 [0.00–1.00]	1.00 [1.00–2.00]	0.00 [0.00–1.00]	1.00 [0.00–2.00]	2.00 [1.00–2.00]	3.00 [2.00–3.00]	3.00 [3.00–4.00]
ocularh	1.00 [0.00–2.00]	0.00 [0.00–0.00]	0.00 [0.00–1.00]	1.00 [0.00–1.00]	2.00 [2.00–3.00]	3.00 [3.00–4.00]	0.00 [0.00–0.00]	0.00 [0.00–0.00]	0.00 [0.00–1.00]	1.00 [0.00–2.00]	0.00 [0.00–1.00]	1.00 [0.00–2.00]	1.00 [1.00–2.00]	2.00 [2.00–3.00]	3.00 [3.00–4.00]
